# Common and rare genetic variation intersects with ancestry to influence human skin and plasma carotenoid concentrations

**DOI:** 10.1101/2024.12.20.24319465

**Authors:** Yixing Han, Savannah Mwesigwa, Qiang Wu, Melissa N. Laska, Stephanie B. Jilcott Pitts, Nancy E. Moran, Neil A. Hanchard

## Abstract

Carotenoids are dietary bioactive compounds with health effects that are biomarkers of fruit and vegetable intake. Here, we examine genetic associations with plasma and skin carotenoid concentrations in two rigorously phenotyped human cohorts (n=317). Analysis of genome-wide SNPs revealed heritability to vary by genetic ancestry (h²=0.08–0.44) with ten SNPs at four loci reaching genome-wide significance (P<5E-08) in multivariate models, including at *RAPGEF1* (rs3765544, P=8.86E-10, beta=0.75) with α-carotene, and near *IGSF11* (rs80316816, P=6.25E-10, beta=0.74), with cryptoxanthin; these were replicated in the second cohort (n=110). Multiple SNPs near *IGSF11* demonstrated genotype-dependent dietary effects on plasma cryptoxanthin. Deep sequencing of 35 candidate genes revealed associations between the *PKD1L2*-*BCO1* locus and plasma β-carotene (Padj=0.04, beta=-1.3 to -0.3), and rare, ancestry-restricted, damaging variants in *CETP* (rs2303790) and *APOA1* (rs756535387) in individuals with high skin carotenoids. Our findings implicate novel loci in carotenoid disposition and indicate the importance of including cohorts of diverse genetic ancestry.
