## Supplementary material for "Common and rare genetic variation intersects with ancestry to influence human skin and plasma carotenoid concentrations": Carotenoid Genetics Supplementary Tables

### Sheet: Supplementary Table S5
			SNPs							Study Cohort by GEMMA					Study Cohort by PLINK				Intervention Only Cohort by GEMMA and METAL
	Phenotype	Microarray Genotyped (G) /Imputed (I)	rsID	ID	chr	ps	allele1	allele0	Nearest Gene	af	beta	se	p_lrt	Effect Size converted to raw data	BETA	SE	P	Effect Size converted to raw data	Weight	Zscore	P-value	Direction	af.y	beta.y	p_lrt.y
log2_SerumalphaCarotene	Plasma alpha-Carotene	G	rs3765544	9:134458148:G:A	9	134458148	A	G	RAPGEF1	0.054	0.750065	0.118362	8.85812e-10	1.68187	0.3417	0.0525	6.126e-10	1.26725	207	6.02	1.74e-09	+?	NA	NA	NA
log2_SerumalphaCarotene	Plasma alpha-Carotene	I		9:134634983:CG:TG	9	134634983	TG	CG	RAPGEF1	0.056	0.653006	0.1269	2.42583e-07	1.57244	0.2908	0.05505	3.367e-07	1.22332	320	-2.675	0.007468	-+	0.394	-0.42697	0.0151607
log2_SerumalphaCarotene	Plasma alpha-Carotene	I	rs1001875	10:97144833:T:C	10	97144833	T	C	SORBS1	0.207	0.39781	0.0738798	2.39976e-07	1.31751	0.2805	0.05304	3.275e-07	1.21462	320	5	5.746e-07	++	0.274	0.229886	0.112143
log2_serumcarotenoid	Plasma carotenoid	I	rs11579627	1:161930954:G:A	1	161930954	A	G	ATF6	0.171	0.31843	0.0613578	8.23438e-08	1.24697	0.3382	0.06288	2.107e-07	1.26418	320	4.5	6.783e-06	++	0.217	0.0580718	0.659282
log2_serumcarotenoid	Plasma carotenoid	I	rs36057944	15:59371854:CT:C	15	59371854	C	CT	RNF111	0.332	0.249763	0.0462862	2.15275e-07	1.18901	0.3067	0.06054	9.314e-07	1.23688	320	-5.043	4.578e-07	--	0.19	0.145668	0.105427
log2_Serumcryptoxanthin	Plasma Cryptoxanthin	I	rs77395930	3:118426398:T:C	3	118426398	C	T	IGSF11	0.08	0.654731	0.124815	2.17135e-07	1.57432	0.2957	0.05956	1.492e-06	1.22748	320	-3.63	0.0002834	-+	0.23	-0.0844473	0.394966
log2_Serumcryptoxanthin	Plasma Cryptoxanthin	I	rs77827806	3:118438487:A:C	3	118438487	C	A	IGSF11	0.08	0.654731	0.124815	2.17135e-07	1.57432	0.2957	0.05956	1.492e-06	1.22748	320	-4.426	9.582e-06	--	0.394	0.054785	0.598921
log2_Serumcryptoxanthin	Plasma Cryptoxanthin	I	rs76087842	3:118446886:T:C	3	118446886	C	T	IGSF11	0.08	0.724696	0.123877	8.32295e-09	1.65255	0.3271	0.05937	1.121e-07	1.25449	320	-4.836	1.324e-06	--	0.473	0.0972787	0.659912
log2_Serumcryptoxanthin	Plasma Cryptoxanthin	I	rs798591	3:118481672:G:A	3	118481672	G	A	IGSF11	0.124	0.546638	0.103201	1.02495e-07	1.46068	0.2929	0.0587	1.326e-06	1.2251	320	-4.768	1.86e-06	--	0.336	0.129076	0.354162
log2_Serumcryptoxanthin	Plasma Cryptoxanthin	I	rs697375	3:118484199:C:T	3	118484199	C	T	IGSF11	0.139	0.509141	0.097948	1.57517e-07	1.4232	0.2896	0.0597	2.478e-06	1.2223	320	-4.188	2.81e-05	--	0.261	0.0429139	0.973957
log2_Serumcryptoxanthin	Plasma Cryptoxanthin	I	rs798598	3:118488236:A:G	3	118488236	A	G	IGSF11	0.139	0.509141	0.097948	1.57517e-07	1.4232	0.2896	0.0597	2.478e-06	1.2223	320	3.746	0.0001794	+-	0.106	-0.232852	0.464559
log2_Serumcryptoxanthin	Plasma Cryptoxanthin	G	rs798600	3:118492749:G:A	3	118492749	G	A	IGSF11	0.129	0.547822	0.102587	7.62842e-08	1.46188	0.2925	0.05906	1.568e-06	1.22476	320	-4.638	3.52e-06	--	0.142	0.115352	0.529954
log2_Serumcryptoxanthin	Plasma Cryptoxanthin	I	rs76613159	3:118494728:C:G	3	118494728	G	C	IGSF11	0.078	0.710302	0.120074	4.94786e-09	1.63615	0.3239	0.05817	8.354e-08	1.25171	320	-5.648	1.623e-08	--	0.084	0.310497	0.0847424
log2_Serumcryptoxanthin	Plasma Cryptoxanthin	I	rs1088589	3:118494740:T:C	3	118494740	T	C	IGSF11	0.137	0.531672	0.0997492	8.21166e-08	1.4456	0.296	0.05945	1.397e-06	1.22774	320	3.872	0.0001078	+-	0.049	-0.114603	0.498403
log2_Serumcryptoxanthin	Plasma Cryptoxanthin	G	rs16828916	3:118498256:T:C	3	118498256	C	T	IGSF11	0.117	0.539629	0.107216	3.63842e-07	1.4536	0.2754	0.05863	4.948e-06	1.21033	320	-4.995	5.88e-07	--	0.226	0.190106	0.100486
log2_Serumcryptoxanthin	Plasma Cryptoxanthin	I	rs80316816	3:118521532:T:C	3	118521532	C	T	IGSF11	0.08	0.742929	0.118415	6.24947e-10	1.67357	0.3405	0.05812	1.924e-08	1.2662	320	-4.834	1.339e-06	-+	0.137	-0.073942	0.885398
log2_Serumcryptoxanthin	Plasma Cryptoxanthin	I	rs143863049	3:118526461:T:C	3	118526461	C	T	IGSF11	0.122	0.52091	0.103614	3.80748e-07	1.43486	0.2755	0.05883	5.27e-06	1.21041	320	-4.089	4.336e-05	--	0.451	0.0184345	0.930174
log2_Serumcryptoxanthin	Plasma Cryptoxanthin	I	rs57637772	5:125890269:G:A	5	125890269	A	G	ALDH7A1	0.205	0.443332	0.0841001	4.31577e-07	1.35974	0.3069	0.06199	1.588e-06	1.23705	320	3.573	0.0003527	+-	0.177	-0.0802288	0.440741
log2_Serumcryptoxanthin	Plasma Cryptoxanthin	I	rs144085183	7:25169875:AAAAG:A	7	25169875	A	AAAAG	CYCS	0.193	-0.456276	0.0902805	3.79358e-07	0.728865	-0.2954	0.05887	1.163e-06	0.814846	320	-3.968	7.235e-05	-+	0.491	0.0227891	0.903393
log2_Serumcryptoxanthin	Plasma Cryptoxanthin	G	rs58844254	7:25173660:C:T	7	25173660	T	C	CYCS	0.193	-0.456276	0.0902805	3.79358e-07	0.728865	-0.2954	0.05887	1.163e-06	0.814846	320	-4.624	3.76e-06	--	0.5	-0.0992123	0.311392
log2_Serumcryptoxanthin	Plasma Cryptoxanthin	I	rs2930895	19:893080:A:G	19	893080	G	A	MED16	0.417	-0.415647	0.061668	3.68096e-07	0.749683	-0.3283	0.06645	1.654e-06	0.796474	320	4.021	5.802e-05	+-	0.181	0.0305638	0.96899
log2_Serumcryptoxanthin	Plasma Cryptoxanthin	I	rs28468554	19:893793:C:A	19	893793	A	C	RNU6-9, R3HDM4	0.359	-0.462462	0.0637337	6.26441e-09	0.725747	-0.3687	0.06553	6.241e-08	0.77448	320	-4.78	1.756e-06	--	0.19	-0.0104787	0.781923
log2_Serumcryptoxanthin	Plasma Cryptoxanthin	G	rs28626160	19:893910:A:G	19	893910	G	A	RNU6-9, R3HDM4	0.495	-0.372372	0.0657904	2.773e-08	0.772511	-0.3312	0.05896	6.53e-08	0.794875	320	4.269	1.963e-05	+-	0.159	0.061813	0.797847
log2_Serumcryptoxanthin	Plasma Cryptoxanthin	I	rs10415140	19:894169:G:C	19	894169	C	G	RNU6-9, R3HDM4	0.398	-0.404682	0.0648445	1.26764e-07	0.755403	-0.3286	0.06599	1.391e-06	0.796309	320	-4.515	6.323e-06	--	0.363	-0.0681809	0.587156
log2_Serumcryptoxanthin	Plasma Lutein/Zeaxanthin	I	rs11879638	19:894790:G:C	19	894790	C	G	RNU6-9, R3HDM4	0.412	-0.415518	0.0637356	4.3754e-07	0.74975	-0.3154	0.0668	4.443e-06	0.803628	320	-4.227	2.366e-05	--	0.19	-0.0189001	0.716391
log2_Serumlutein_zeaxanthin	Plasma Lutein/Zeaxanthin	G	rs7551818	1:147189344:T:G	1	147189344	G	T	GJA5	0.212	-0.291925	0.0599884	4.30647e-07	0.816811	-0.3049	0.06192	1.791e-06	0.809498	320	3.085	0.002037	+-	0.19	0.134597	0.106173
log2_Serumlutein_zeaxanthin	Plasma Lutein/Zeaxanthin	I	rs62352253	4:186603166:A:C	4	186603166	C	A	SORBS2	0.059	0.527834	0.105314	2.6786e-07	1.44176	0.3201	0.06142	4.697e-07	1.24842	320	-2.471	0.01349	-+	0.354	-0.222265	0.00239288
log2_Serumlutein_zeaxanthin	Plasma Lutein/Zeaxanthin	I	rs56235904	4:186606135:C:T	4	186606135	T	C	SORBS2	0.059	0.527834	0.105314	2.6786e-07	1.44176	0.3201	0.06142	4.697e-07	1.24842	207	-5.083	3.714e-07	-?	NA	NA	NA
log2_Serumlutein_zeaxanthin	Plasma Lutein/Zeaxanthin	I	rs72700110	4:186612368:T:A	4	186612368	A	T	SORBS2	0.059	0.527834	0.105314	2.6786e-07	1.44176	0.3201	0.06142	4.697e-07	1.24842	207	5.083	3.714e-07	+?	NA	NA	NA
log2_Serumlutein_zeaxanthin	Plasma Lutein/Zeaxanthin	G	rs78202217	16:51196068:T:G	16	51196068	G	T	SALL1	0.076	0.520878	0.0926589	1.07455e-07	1.43483	0.3239	0.06079	2.704e-07	1.25171	207	5.083	3.714e-07	+?	NA	NA	NA
log2_SerumTotal_beta_Carotene	Plasma beta-Carotene	G	rs3765544	9:134458148:G:A	9	134458148	A	G	RAPGEF1	0.054	0.788827	0.138807	6.43428e-08	1.72767	0.3067	0.05535	9.593e-08	1.23688	207	5.325	1.012e-07	+?	NA	NA	NA
log2_SerumTotal_beta_Carotene	Plasma beta-Carotene	I		9:134634983:CG:TG	9	134634983	TG	CG	RAPGEF1	0.056	0.783964	0.14498	1.35703e-07	1.72186	0.2983	0.05649	3.396e-07	1.22969	320	-3.192	0.001414	-+	0.394	-0.276355	0.0891237
log2_SerumTotal_Lycopene	Plasma Lysopene	I	rs139579824	8:12543390:T:TA	8	12543390	TA	T	OR7E8P	0.356	-0.293539	0.0543783	4.30772e-07	0.815898	-0.3773	0.07762	2.374e-06	0.769877	320	3.277	0.001051	+-	0.119	0.138921	0.194363
log2_SerumTotal_Lycopene	Plasma Lysopene	I	rs2970320	11:35717039:G:A	11	35717039	A	G	TRIM44	0.315	-0.268715	0.0533428	3.7118e-07	0.830058	-0.3308	0.06658	1.46e-06	0.795095	320	-5.094	3.505e-07	--	0.088	-0.220629	0.0712443
log2_SerumTotal_Lycopene	Plasma Lysopene	G	rs3118134	11:35718781:G:T	11	35718781	T	G	TRIM44	0.315	-0.268715	0.0533428	3.7118e-07	0.830058	-0.3308	0.06658	1.46e-06	0.795095	320	-4.258	2.067e-05	--	0.412	-0.0286641	0.720083
log2_SerumTotal_Lycopene	Plasma Lysopene	I	rs3112058	11:35718782:C:T	11	35718782	T	C	TRIM44	0.315	-0.268715	0.0533428	3.7118e-07	0.830058	-0.3308	0.06658	1.46e-06	0.795095	320	-3.473	0.0005137	-+	0.204	0.0844654	0.319038
log2_SerumTotal_Lycopene	Plasma Lysopene	G	rs1007225	11:35733419:C:T	11	35733419	T	C	TRIM44	0.315	-0.268715	0.0533428	3.7118e-07	0.830058	-0.3308	0.06658	1.46e-06	0.795095	320	-4.331	1.487e-05	--	0.159	-0.0577138	0.628002
log2_SerumTotal_Lycopene	Plasma Lysopene	G	rs2985152	11:35775813:A:G	11	35775813	A	G	TRIM44	0.32	-0.269092	0.0528428	3.28994e-07	0.829842	-0.3344	0.06643	1.081e-06	0.793114	320	-4.098	4.17e-05	--	0.204	-0.00535487	0.959307
skincarotenoid	Skin Catotenoid	G	rs72700115	4:57424736:G:T	4	57424736	T	G	SORBS2	0.115	58.3374	11.3221	4.47406e-07	58.3374	0.2613	0.05094	6.943e-07	0.2613	320	3.034	0.002416	+-	0.106	-0.126979	0.0944048
skincarotenoid	Skin Catotenoid	G	rs56272722	4:166067248:C:G	4	166067248	G	C	IGSF11	0.134	-58.0788	11.3146	4.2779e-07	-58.0788	-0.2686	0.05087	3.379e-07	-0.2686	320	3.66	0.0002525	+-	0.19	0.0249389	0.547633
skincarotenoid	Skin Catotenoid	I	rs3048643	6:81671405:T:TTA	6	81671405	TTA	T	FAM46A	0.156	-57.319	10.8207	2.64297e-07	-57.319	-0.2657	0.04964	2.395e-07	-0.2657	320	3.478	0.0005047	+-	0.469	0.0659882	0.298259
skincarotenoid	Skin Catotenoid	I	rs12594643	15:23780157:T:C	15	23780157	C	T	GOLGA6L2	0.329	44.5741	8.69215	4.33767e-07	44.5741	0.2761	0.05872	4.829e-06	0.2761	320	-3.657	0.0002552	-+	0.137	-0.100026	0.546915
Supplementary Table S5. SNPs that are significantly associated with carotenoid metabolism. SNPs were identified using GEMMA and selected with a p-value threshold of < 5×10⁻⁸ and lambda < 1.04. "Study Cohort by GEMMA" refers to the linear regression analysis on 207 individuals, including covariates for age, sex, BMI, the first two dimensions of the MDS, and dietary carotenoid intake. "Intervention…

### Sheet: Supplementary Table S6
Phenotype	rsID	SNPs	Nearest Gene	Estimate	Std.Error	t-value	Pr(>|t|)
Plasma Lutein/Zeaxanthin	rs7551818	1:147189344:T:G	GJA5	0.113	0.066	1.706	0.055
Plasma carotenoid	rs11579627	1:161930954:G:A	ATF6	0	0.079	0.004	0.245
Plasma Cryptoxanthin	rs77395930	3:118426398:T:C	IGSF11	-0.062	0.095	-0.652	0.516
Plasma Cryptoxanthin	rs77827806	3:118438487:A:C	IGSF11	-0.062	0.095	-0.652	0.516
Plasma Cryptoxanthin	rs76087842	3:118446886:T:C	IGSF11	-0.062	0.095	-0.652	0.516
Plasma Cryptoxanthin	rs798591	3:118481672:G:A	IGSF11	-0.145	0.083	-1.754	0.082
Plasma Cryptoxanthin	rs697375	3:118484199:C:T	IGSF11	-0.153	0.082	-1.864	0.065
Plasma Cryptoxanthin	rs798598	3:118488236:A:G	IGSF11	-0.153	0.082	-1.864	0.065
Plasma Cryptoxanthin	rs798600	3:118492749:G:A	IGSF11	-0.145	0.083	-1.754	0.082
Plasma Cryptoxanthin	rs76613159	3:118494728:C:G	IGSF11	-0.114	0.097	-1.176	0.242
Plasma Cryptoxanthin	rs1088589	3:118494740:T:C	IGSF11	-0.175	0.081	-2.152	0.033
Plasma Cryptoxanthin	rs16828916	3:118498256:T:C	IGSF11	-0.135	0.086	-1.569	0.119
Plasma Cryptoxanthin	rs80316816	3:118521532:T:C	IGSF11	-0.114	0.097	-1.176	0.242
Plasma Cryptoxanthin	rs143863049	3:118526461:T:C	IGSF11	-0.117	0.087	-1.345	0.181
Skin Catotenoid	rs56272722	4:166067248:C:G	IGSF11	1.835	13.006	0.141	0.657
Skin Catotenoid	rs72700115	4:57424736:G:T	SORBS2	-15.773	14.495	-1.088	0.169
Plasma Cryptoxanthin	rs57637772	5:125890269:G:A	ALDH7A1	0.12	0.081	1.487	0.139
Skin Catotenoid	rs3048643	6:81671405:T:TTA	FAM46A	-1.506	13.453	-0.112	0.911
Plasma Cryptoxanthin	rs144085183	7:25169875:AAAAG:A	CYCS	-0.112	0.085	-1.316	0.19
Plasma Cryptoxanthin	rs58844254	7:25173660:C:T	CYCS	-0.112	0.085	-1.316	0.19
Plasma Lysopene	rs139579824	8:12543390:T:TA	OR7E8P	-0.107	0.094	-1.131	0.26
Plasma beta-Carotene		9:134634983:CG:TG	RAPGEF1	-0.031	0.188	-0.163	0.871
Plasma alpha-Carotene		9:134634983:CG:TG	RAPGEF1	-0.005	0.304	-0.015	0.988
Plasma alpha-Carotene	rs1001875	10:97144833:T:C	SORBS1	0.15	0.185	0.811	0.187
Plasma Lysopene	rs2970320	11:35717039:G:A	TRIM44	0.009	0.091	0.098	0.686
Plasma Lysopene	rs3118134	11:35718781:G:T	TRIM44	0.023	0.091	0.257	0.661
Plasma Lysopene	rs3112058	11:35718782:C:T	TRIM44	0.023	0.091	0.257	0.661
Plasma Lysopene	rs1007225	11:35733419:C:T	TRIM44	0.024	0.092	0.259	0.644
Plasma Lysopene	rs2985152	11:35775813:A:G	TRIM44	0.029	0.091	0.313	0.652
Skin Catotenoid	rs12594643	15:23780157:T:C	GOLGA6L2	8.03	11.776	0.682	0.496
Plasma carotenoid	rs36057944	15:59371854:CT:C	RNF111	-0.004	0.07	-0.053	0.372
Plasma Lutein/Zeaxanthin	rs78202217	16:51196068:T:G	SALL1	-0.115	0.098	-1.181	0.24
Plasma Cryptoxanthin	rs2930895	19:893080:A:G	MED16	0.081	0.082	0.982	0.26
Plasma Cryptoxanthin	rs28468554	19:893793:C:A	R3HDM4	0.111	0.08	1.391	0.166
Plasma Cryptoxanthin	rs28626160	19:893910:A:G	R3HDM4	-0.002	0.094	-0.024	0.683
Plasma Cryptoxanthin	rs10415140	19:894169:G:C	R3HDM4	0.101	0.08	1.266	0.208
Plasma Lutein/Zeaxanthin	rs11879638	19:894790:G:C	R3HDM4	0.11	0.08	1.376	0.171
Supplementary Table S6. Results of linear regression tests for gene-by-dosage across 37 SNPs. These SNPs were identified based on significant associations within the study cohort and further supported by signals in the intervention cohorts. Pr(>|t|) is the p-value from the linear regression analysis.
